# Heterozygous *PRKN* mutations are common but do not increase the risk of Parkinson’s disease

**DOI:** 10.1101/2021.08.11.21261928

**Authors:** William Zhu, Xiaoping Huang, Esther Yoon, Sara Bandres-Ciga, Cornelis Blauwendraat, Joshua H. Cade, Beverly P. Wu, Victoria H. Williams, Alice B. Schindler, Janet Brooks, J Raphael Gibbs, Dena G Hernandez, Debra Ehrlich, Andrew Singleton, Derek Narendra

**Affiliations:** Inherited Disorders Unit, Neurogenetics Branch, Division of Intramural Research, National Institute of Neurological Disorders and Stroke, National Institutes of Health, Bethesda, MD, USA; Parkinson’s Disease Clinic, Office of the Clinical Director, National Institute of Neurological, Disorders and Stroke, National Institutes of Health, Bethesda, MD, USA; Molecular Genetics Section, Laboratory of Neurogenetics, National Institute on Aging, National Institutes of Health, Bethesda, MD, USA; National Institute of Neurological Disorders and Stroke, Neurogenetics Branch, National Institutes of Health, Bethesda, MD, USA; Integrative Neurogenomics Unit, Laboratory of Neurogenetics, National Institute on Aging, National Institutes of Health, Bethesda, MD, USA; Center for Alzheimer’s and Related Dementias, National Institutes of Health, Bethesda, MD

**Keywords:** PARK2, Parkin, Mitophagy, Early Onset Parkinson’s Disease, Young Onset Parkinson’s Disease

## Abstract

*PRKN* mutations are the most common recessive cause of Parkinson’s disease (PD) and are a promising target for gene and cell replacement therapies. Identification of biallelic *PRKN* patients (PRKN-PD) at the population scale, however, remains a challenge, as roughly half are copy number variants (CNVs) and many single nucleotide polymorphisms (SNPs) are of unclear significance. Additionally, the true prevalence and disease risk associated with heterozygous *PRKN* mutations is unclear, as a comprehensive assessment of *PRKN* SNPs and CNVs has not been performed at a population scale. To address these challenges, we evaluated *PRKN* mutations in 2 cohorts analyzed with both a genotyping array and exome or genome sequencing: the NIH PD cohort, a deeply phenotyped cohort of PD patients, and the UK Biobank, a population scale cohort with nearly half a million participants. Genotyping array identified the majority of *PRKN* mutations and at least 1 mutation in most biallelic *PRKN* mutation carriers in both cohorts. Additionally, in the NIH-PD cohort, functional assays of patient fibroblasts resolved variants of unclear significance in biallelic carriers and ruled out cryptic loss of function variants in monoallelic carriers. In the UK Biobank, we identified 2,692 *PRKN* CNVs from genotyping array data from nearly half a million participants (the largest collection to date). Deletions or duplications involving exons 2 accounted for roughly half of all CNVs and the vast majority (88%) involved exons 2, 3, or 4. Combining estimates from whole exome sequencing (from ∼200,000 participants) and genotyping array data, we found a pathogenic *PRKN* mutation in 1.8% of participants and 2 mutations in ∼1/7,800 participants. Those with 1 *PRKN* pathogenic variant were as likely as non-carriers to have PD (OR = 0.91, CI= 0.58 – 1.38, p-value = 0.76) or a parent with PD (OR = 1.12, CI = 0.94 – 1.31, p-value = 0.19). Together our results demonstrate that heterozygous pathogenic *PRKN* mutations are common in the population but do not increase the risk of PD. Additionally, they suggest a cost-effective framework to screen for biallelic *PRKN* patients at the population scale for targeted studies.
