## Supplementary Table 2 for "Heterozygous *PRKN* mutations are common but do not increase the risk of Parkinson’s disease"

### Sheet: Del
UK Biobank (this study)				deCode				MDS gene				gnomAD SVs v.2.1
cat	count	percentage		cat	count			cat	count			Cat	Size	Allele Count	Allele Number	Allele Frequency
E1del	2	0.00137457		E1del	0	0		E1del	10	0.025641		E1del					0
E1-2del	10	0.00687285		E1-2del	0	0		E1-2del		0		E1-2del	389535	1	21694	4.6e-05	0.00811574
E1-3del	1	0.000687285		E1-3del	0	0		E1-3del		0		E1-3del					0
E1-4del	2	0.00137457		E1-4del	0	0		E1-4del	4	0.0102564		E1-4del					0
E1-5del	1	0.000687285		E1-5del		0		E1-5del		0		E1-5del					0
E1-6del	2	0.00137457		E1-6del	0	0		E1-6del		0		E1-6del					0
E2del	536	0.368385		E2del	112	0.751678		E2del	40	0.102564		E2del	1302584	83	238534	0.003828	0.675371
E2-3del	73	0.0501718		E2-3del	0	0		E2-3del	9	0.0230769		E2-3del	670346	8	43388	0.000368	0.0649259
E2-4del	38	0.0261168		E2-4del	0	0		E2-4del	16	0.0410256		E2-4del					0
E2-5del	4	0.00274914		E2-5del	0	0		E2-5del	4	0.0102564		E2-5del					0
E2-6del	2	0.00137457		E2-6del	0	0		E2-6del	4	0.0102564		E2-6del					0
E2-12del		0		E2-12del		0		E2-12del	1	0.0025641		E2-12del					0
E3del	136	0.0934708		E3del		0		E3del	63	0.161538		E3del	944316	16	195242	0.000736	0.129852
E3-4del	225	0.154639		E3-4del	6	0.0402685		E3-4del	47	0.120513		E3-4del	539340	4	86776	0.000184	0.0324629
E3-5del	32	0.0219931		E3-5del		0		E3-5del	6	0.0153846		E3-5del	325066	1	21694	4.6e-05	0.00811574
E3-6del	17	0.0116838		E3-6del		0		E3-6del	3	0.00769231		E3-6del					0
E3-7del	5	0.00343643		E3-7del		0		E3-7del	2	0.00512821		E3-7del					0
E3-9del	1	0.000687285		E3-9del		0		E3-9del	1	0.0025641		E3-9del					0
E4del	88	0.0604811		E4del		0		E4del	53	0.135897		E4del	120728	7	65082	0.000322	0.0568102
E4-5del	35	0.024055		E4-5del		0		E4-5del	3	0.00769231		E4-5del					0
E4-6del	3	0.00206186		E4-6del		0		E4-6del	5	0.0128205		E4-6del					0
E4-7del	4	0.00274914		E4-7del		0		E4-7del	3	0.00769231		E4-7del	454797	1	21692	4.6e-05	0.00811574
E5del	3	0.00206186		E5del		0		E5del	24	0.0615385		E5del					0
E5-6del	102	0.0701031		E5-6del		0		E5-6del	15	0.0384615		E5-6del					0
E5-7del	5	0.00343643		E5-7del		0		E5-7del	3	0.00769231		E5-7del					0
E5-9del	1	0.000687285		E5-9del		0		E5-9del		0		E5-9del					0
E6del	58	0.0398625		E6del		0		E6del	17	0.0435897		E6del					0
E6-7del	6	0.00412371		E6-7del		0		E6-7del	8	0.0205128		E6-7del					0
E6-9del	2	0.00137457		E6-9del	31	0.208054		E6-9del		0		E6-9del					0
E6-12del		0		E6-12del		0		E6-12del	1	0.0025641		E6-12del					0
E7del	26	0.0178694		E7del		0		E7del	12	0.0307692		E7del	11558	2	21692	9.2e-05	0.0162315
E7-8del		0		E7-8del		0		E7-8del	1	0.0025641		E7-8del					0
E7-9del	7	0.004811		E7-9del		0		E7-9del	3	0.00769231		E7-9del					0
E7-10del		0		E7-10del		0		E7-10del	2	0.00512821		E7-10del					0
E8del	15	0.0103093		E8del		0		E8del	5	0.0128205		E8del					0
E8-9del	12	0.00824742		E8-9del		0		E8-9del	3	0.00769231		E8-9del					0
E8-12del	1	0.000687285		E8-12del		0		E8-12del		0		E8-12del					0
E9del		0		E9del		0		E9del	6	0.0153846		E9del					0
E9-10del		0		E9-10del		0		E9-10del	2	0.00512821		E9-10del					0
E9-12del		0		E9-12del		0		E9-12del	2	0.00512821		E9-12del					0
E10del		0		E10del		0		E10del	3	0.00769231		E10del					0
E10-12del		0		E10-12del		0		E10-12del	2	0.00512821		E10-12del					0
E11del		0		E11del		0		E11del	3	0.00769231		E11del					0
E12del		0		E12del		0		E12del	4	0.0102564		E12del					0
Total	1455	1			149	1			390	1				123		0.005668	1

### Sheet: Dup
UK Biobank (this study)				deCode				MDS gene				gnomAD SVs v.2.1
cat	count	percentage		cat	Total	percentage		cat	count	percentage		cat	Size	Allele Count	Allele Number	Allele Frequency	Homozygote Count	Start	End	percentage
E1dup	6	0.00484653		E1dup		0		E1dup	3	0.0666667		E1dup								0
E1-2dup	11	0.0088853		E1-2dup		0		E1-2dup		0		E1-2dup								0
E1-3dup	3	0.00242326		E1-3dup		0		E1-3dup		0		E1-3dup								0
E1-4dup	7	0.00565428		E1-4dup		0		E1-4dup		0		E1-4dup								0
E1-6dup	2	0.00161551		E1-6dup		0		E1-6dup		0		E1-6dup								0
E2dup	783	0.632472		E2dup	835	0.989336		E2dup	1	0.0222222		E2dup	1815082	23	173530	0.001059	0	1301918983	1303734065	0.479186
E2-3dup	143	0.115509		E2-3dup		0		E2-3dup	1	0.0222222		E2-3dup	780869	2	43386	9.2e-05	0	325282578	326063447	0.041629
E2-4dup	134	0.108239		E2-4dup		0		E2-4dup	4	0.0888889		E2-4dup	1728251	6	86768	0.000276	0	650257544	651985795	0.124887
E2-5dup	15	0.0121163		E2-5dup		0		E2-5dup	2	0.0444444		E2-5dup								0
E2-6dup	6	0.00484653		E2-6dup		0		E2-6dup	1	0.0222222		E2-6dup								0
E2-9dup	1	0.000807754		E2-9dup		0		E2-9dup		0		E2-9dup								0
E2-12dup	3	0.00242326		E2-12dup		0		E2-12dup		0		E2-12dup								0
E3dup	9	0.00726979		E3dup	3	0.0035545		E3dup	8	0.177778		E3dup	91623	9	21692	0.000415	0	162638588	162730211	0.187783
E3-4dup	23	0.0185784		E3-4dup	1	0.00118483		E3-4dup		0		E3-4dup								0
E3-5dup	2	0.00161551		E3-5dup		0		E3-5dup		0		E3-5dup								0
E3-6dup	2	0.00161551		E3-6dup		0		E3-6dup		0		E3-6dup								0
E3-7dup	4	0.00323102		E3-7dup		0		E3-7dup	1	0.0222222		E3-7dup								0
E3-8dup		0		E3-8dup		0		E3-8dup	1	0.0222222		E3-8dup								0
E3-12dup	1	0.000807754		E3-12dup		0		E3-12dup		0		E3-12dup								0
E4dup	2	0.00161551		E4dup		0		E4dup	3	0.0666667		E4dup	133834	1	21694	4.6e-05	0	162514999	162648833	0.0208145
E4-6dup	9	0.00726979		E4-6dup		0		E4-6dup		0		E4-6dup								0
E4-7dup	1	0.000807754		E4-7dup		0		E4-7dup		0		E4-7dup								0
E5dup		0		E5dup		0		E5dup	3	0.0666667		E5dup	41635	1	21694	4.6e-05	0	162457078	162498713	0.0208145
E5-7dup		0		E5-7dup		0		E5-7dup		0		E5-7dup	366001	1	21694	4.6e-05	0	162201999	162568000	0.0208145
E5-9dup	3	0.00242326		E5-9dup		0		E5-9dup		0		E5-9dup								0
E5-10dup	1	0.000807754		E5-10dup		0		E5-10dup		0		E5-10dup								0
E5-12dup	6	0.00484653		E5-12dup		0		E5-12dup		0		E5-12dup								0
E6dup	1	0.000807754		E6dup		0		E6dup	4	0.0888889		E6dup	161232	3	43384	0.000138	0	324697119	324858351	0.0624434
E6-7dup	1	0.000807754		E6-7dup		0		E6-7dup		0		E6-7dup								0
E6-8dup		0		E6-8dup		0		E6-8dup	1	0.0222222		E6-8dup								0
E7dup	16	0.0129241		E7dup		0		E7dup	5	0.111111		E7dup	58001	1	21694	4.6e-05	0	162153999	162212000	0.0208145
E7-8dup		0		E7-8dup		0		E7-8dup	1	0.0222222		E7-8dup								0
E7-9dup	1	0.000807754		E7-9dup	3	0.0035545		E7-9dup		0		E7-9dup								0
E7-10dup	2	0.00161551		E7-10dup		0		E7-10dup		0		E7-10dup								0
E7-12dup	10	0.00807754		E7-12dup		0		E7-12dup		0		E7-12dup								0
E8-9dup	1	0.000807754		E8-9dup		0		E8-9dup		0		E8-9dup	117393	1	21694	4.6e-05	0	161897724	162015117	0.0208145
E8-12dup	3	0.00242326		E8-12dup		0		E8-12dup		0		E8-12dup								0
E9dup		0		E9dup		0		E9dup	2	0.0444444		E9dup								0
E10-12dup	22	0.0177706		E10-12dup		0		E10-12dup	1	0.0222222		E10-12dup								0
E11dup		0		E11dup		0		E11dup	1	0.0222222		E11dup								0
E11-12dup	3	0.00242326		E11-12dup	2	0.00236967		E11-12dup		0		E11-12dup								0
E12dup	1	0.000807754		E12dup		0		E12dup	2	0.0444444		E12dup								0
Total	1238	1			844	1			45	1				48		0.00221				1

### Sheet: Total
UK Biobank (this study)				deCode				MDS gene				gnomAD SVs v.2.1
cat	count	percentage		cat	count			cat	count			Cat	Size	Allele Count	Allele Number	Allele Frequency
E1del	2	0.000742666		E1del	0	0		E1del	10	0.0229885		E1del					0
E1-2del	10	0.00371333		E1-2del	0	0		E1-2del		0		E1-2del	389535	1	21694	4.6e-05	0.00583905
E1-3del	1	0.000371333		E1-3del	0	0		E1-3del		0		E1-3del					0
E1-4del	2	0.000742666		E1-4del	0	0		E1-4del	4	0.0091954		E1-4del					0
E1-5del	1	0.000371333		E1-5del		0		E1-5del		0		E1-5del					0
E1-6del	2	0.000742666		E1-6del	0	0		E1-6del		0		E1-6del					0
E2del	536	0.199035		E2del	112	0.11279		E2del	40	0.091954		E2del	1302584	83	238534	0.003828	0.48591
E2-3del	73	0.0271073		E2-3del	0	0		E2-3del	9	0.0206897		E2-3del	670346	8	43388	0.000368	0.0467124
E2-4del	38	0.0141107		E2-4del	0	0		E2-4del	16	0.0367816		E2-4del					0
E2-5del	4	0.00148533		E2-5del	0	0		E2-5del	4	0.0091954		E2-5del					0
E2-6del	2	0.000742666		E2-6del	0	0		E2-6del	4	0.0091954		E2-6del					0
E2-12del		0		E2-12del		0		E2-12del	1	0.00229885		E2-12del					0
E3del	136	0.0505013		E3del		0		E3del	63	0.144828		E3del	944316	16	195242	0.000736	0.0934247
E3-4del	225	0.0835499		E3-4del	6	0.0060423		E3-4del	47	0.108046		E3-4del	539340	4	86776	0.000184	0.0233562
E3-5del	32	0.0118827		E3-5del		0		E3-5del	6	0.0137931		E3-5del	325066	1	21694	4.6e-05	0.00583905
E3-6del	17	0.00631266		E3-6del		0		E3-6del	3	0.00689655		E3-6del					0
E3-7del	5	0.00185667		E3-7del		0		E3-7del	2	0.0045977		E3-7del					0
E3-9del	1	0.000371333		E3-9del		0		E3-9del	1	0.00229885		E3-9del					0
E4del	88	0.0326773		E4del		0		E4del	53	0.121839		E4del	120728	7	65082	0.000322	0.0408733
E4-5del	35	0.0129967		E4-5del		0		E4-5del	3	0.00689655		E4-5del					0
E4-6del	3	0.001114		E4-6del		0		E4-6del	5	0.0114943		E4-6del					0
E4-7del	4	0.00148533		E4-7del		0		E4-7del	3	0.00689655		E4-7del	454797	1	21692	4.6e-05	0.00583905
E5del	3	0.001114		E5del		0		E5del	24	0.0551724		E5del					0
E5-6del	102	0.037876		E5-6del		0		E5-6del	15	0.0344828		E5-6del					0
E5-7del	5	0.00185667		E5-7del		0		E5-7del	3	0.00689655		E5-7del					0
E5-9del	1	0.000371333		E5-9del		0		E5-9del		0		E5-9del					0
E6del	58	0.0215373		E6del		0		E6del	17	0.0390805		E6del					0
E6-7del	6	0.002228		E6-7del		0		E6-7del	8	0.0183908		E6-7del					0
E6-9del	2	0.000742666		E6-9del	31	0.0312185		E6-9del		0		E6-9del					0
E6-12del		0		E6-12del		0		E6-12del	1	0.00229885		E6-12del					0
E7del	26	0.00965466		E7del		0		E7del	12	0.0275862		E7del	11558	2	21692	9.2e-05	0.0116781
E7-8del		0		E7-8del		0		E7-8del	1	0.00229885		E7-8del					0
E7-9del	7	0.00259933		E7-9del		0		E7-9del	3	0.00689655		E7-9del					0
E7-10del		0		E7-10del		0		E7-10del	2	0.0045977		E7-10del					0
E8del	15	0.00557		E8del		0		E8del	5	0.0114943		E8del					0
E8-9del	12	0.004456		E8-9del		0		E8-9del	3	0.00689655		E8-9del					0
E8-12del	1	0.000371333		E8-12del		0		E8-12del		0		E8-12del					0
E9del		0		E9del		0		E9del	6	0.0137931		E9del					0
E9-10del		0		E9-10del		0		E9-10del	2	0.0045977		E9-10del					0
E9-12del		0		E9-12del		0		E9-12del	2	0.0045977		E9-12del					0
E10del		0		E10del		0		E10del	3	0.00689655		E10del					0
E10-12del		0		E10-12del		0		E10-12del	2	0.0045977		E10-12del					0
E11del		0		E11del		0		E11del	3	0.00689655		E11del					0
E12del		0		E12del		0		E12del	4	0.0091954		E12del					0
E1dup	6	0.002228		E1dup		0		E1dup	3	0.00689655		E1dup					0
E1-2dup	11	0.00408466		E1-2dup		0		E1-2dup		0		E1-2dup					0
E1-3dup	3	0.001114		E1-3dup		0		E1-3dup		0		E1-3dup					0
E1-4dup	7	0.00259933		E1-4dup		0		E1-4dup		0		E1-4dup					0
E1-6dup	2	0.000742666		E1-6dup		0		E1-6dup		0		E1-6dup					0
E2dup	783	0.29		E2dup	835	0.840886		E2dup	1	0.00229885		E2dup	1815082	23	173530	0.001059	0.134425
E2-3dup	143	0.0531006		E2-3dup		0		E2-3dup	1	0.00229885		E2-3dup	780869	2	43386	9.2e-05	0.0116781
E2-4dup	134	0.0497586		E2-4dup		0		E2-4dup	4	0.0091954		E2-4dup	1728251	6	86768	0.000276	0.0350343
E2-5dup	15	0.00557		E2-5dup		0		E2-5dup	2	0.0045977		E2-5dup					0
E2-6dup	6	0.002228		E2-6dup		0		E2-6dup	1	0.00229885		E2-6dup					0
E2-9dup	1	0.000371333		E2-9dup		0		E2-9dup		0		E2-9dup					0
E2-12dup	3	0.001114		E2-12dup		0		E2-12dup		0		E2-12dup					0
E3dup	9	0.003342		E3dup	3	0.00302115		E3dup	8	0.0183908		E3dup	91623	9	21692	0.000415	0.0526783
E3-4dup	23	0.00854066		E3-4dup	1	0.00100705		E3-4dup		0		E3-4dup					0
E3-5dup	2	0.000742666		E3-5dup		0		E3-5dup		0		E3-5dup					0
E3-6dup	2	0.000742666		E3-6dup		0		E3-6dup		0		E3-6dup					0
E3-7dup	4	0.00148533		E3-7dup		0		E3-7dup	1	0.00229885		E3-7dup					0
E3-8dup		0		E3-8dup		0		E3-8dup	1	0.00229885		E3-8dup					0
E3-12dup	1	0.000371333		E3-12dup		0		E3-12dup		0		E3-12dup					0
E4dup	2	0.000742666		E4dup		0		E4dup	3	0.00689655		E4dup	133834	1	21694	4.6e-05	0.00583905
E4-6dup	9	0.003342		E4-6dup		0		E4-6dup		0		E4-6dup					0
E4-7dup	1	0.000371333		E4-7dup		0		E4-7dup		0		E4-7dup					0
E5dup		0		E5dup		0		E5dup	3	0.00689655		E5dup	41635	1	21694	4.6e-05	0.00583905
E5-7dup		0		E5-7dup		0		E5-7dup		0		E5-7dup	366001	1	21694	4.6e-05	0.00583905
E5-9dup	3	0.001114		E5-9dup		0		E5-9dup		0		E5-9dup					0
E5-10dup	1	0.000371333		E5-10dup		0		E5-10dup		0		E5-10dup					0
E5-12dup	6	0.002228		E5-12dup		0		E5-12dup		0		E5-12dup					0
E6dup	1	0.000371333		E6dup		0		E6dup	4	0.0091954		E6dup	161232	3	43384	0.000138	0.0175171
E6-7dup	1	0.000371333		E6-7dup		0		E6-7dup		0		E6-7dup					0
E6-8dup		0		E6-8dup		0		E6-8dup	1	0.00229885		E6-8dup					0
E7dup	16	0.00594133		E7dup		0		E7dup	5	0.0114943		E7dup	58001	1	21694	4.6e-05	0.00583905
E7-8dup		0		E7-8dup		0		E7-8dup	1	0.00229885		E7-8dup					0
E7-9dup	1	0.000371333		E7-9dup	3	0.00302115		E7-9dup		0		E7-9dup					0
E7-10dup	2	0.000742666		E7-10dup		0		E7-10dup		0		E7-10dup					0
E7-12dup	10	0.00371333		E7-12dup		0		E7-12dup		0		E7-12dup					0
E8-9dup	1	0.000371333		E8-9dup		0		E8-9dup		0		E8-9dup	117393	1	21694	4.6e-05	0.00583905
E8-12dup	3	0.001114		E8-12dup		0		E8-12dup		0		E8-12dup					0
E9dup		0		E9dup		0		E9dup	2	0.0045977		E9dup					0
E10-12dup	22	0.00816933		E10-12dup		0		E10-12dup	1	0.00229885		E10-12dup					0
E11dup		0		E11dup		0		E11dup	1	0.00229885		E11dup					0
E11-12dup	3	0.001114		E11-12dup	2	0.0020141		E11-12dup		0		E11-12dup					0
E12dup	1	0.000371333		E12dup		0		E12dup	2	0.0045977		E12dup					0
Total	2693	0.999246			993	1			435	1				171		0.007878	1

### Sheet: E2-4 Only
UK Biobank (this study)				deCode				MDS gene				gnomAD SVs v.2.1
cat	count	percentage		cat	count			cat	count			Cat	Size	Allele Count	Allele Number	Allele Frequency
E1-2del	10	0.00371333		E1-2del	0	0		E1-2del		0		E1-2del	389535	1	21694	4.6e-05	0.00583905
E1-3del	1	0.000371333		E1-3del	0	0		E1-3del		0		E1-3del					0
E1-4del	2	0.000742666		E1-4del	0	0		E1-4del	4	0.0091954		E1-4del					0
E1-5del	1	0.000371333		E1-5del		0		E1-5del		0		E1-5del					0
E1-6del	2	0.000742666		E1-6del	0	0		E1-6del		0		E1-6del					0
E2del	536	0.199035		E2del	112	0.11279		E2del	40	0.091954		E2del	1302584	83	238534	0.003828	0.48591
E2-3del	73	0.0271073		E2-3del	0	0		E2-3del	9	0.0206897		E2-3del	670346	8	43388	0.000368	0.0467124
E2-4del	38	0.0141107		E2-4del	0	0		E2-4del	16	0.0367816		E2-4del					0
E2-5del	4	0.00148533		E2-5del	0	0		E2-5del	4	0.0091954		E2-5del					0
E2-6del	2	0.000742666		E2-6del	0	0		E2-6del	4	0.0091954		E2-6del					0
E2-12del		0		E2-12del		0		E2-12del	1	0.00229885		E2-12del					0
E3del	136	0.0505013		E3del		0		E3del	63	0.144828		E3del	944316	16	195242	0.000736	0.0934247
E3-4del	225	0.0835499		E3-4del	6	0.0060423		E3-4del	47	0.108046		E3-4del	539340	4	86776	0.000184	0.0233562
E3-5del	32	0.0118827		E3-5del		0		E3-5del	6	0.0137931		E3-5del	325066	1	21694	4.6e-05	0.00583905
E3-6del	17	0.00631266		E3-6del		0		E3-6del	3	0.00689655		E3-6del					0
E3-7del	5	0.00185667		E3-7del		0		E3-7del	2	0.0045977		E3-7del					0
E3-9del	1	0.000371333		E3-9del		0		E3-9del	1	0.00229885		E3-9del					0
E4del	88	0.0326773		E4del		0		E4del	53	0.121839		E4del	120728	7	65082	0.000322	0.0408733
E4-5del	35	0.0129967		E4-5del		0		E4-5del	3	0.00689655		E4-5del					0
E4-6del	3	0.001114		E4-6del		0		E4-6del	5	0.0114943		E4-6del					0
E4-7del	4	0.00148533		E4-7del		0		E4-7del	3	0.00689655		E4-7del	454797	1	21692	4.6e-05	0.00583905
E1-2dup	11	0.00408466		E1-2dup		0		E1-2dup		0		E1-2dup					0
E1-3dup	3	0.001114		E1-3dup		0		E1-3dup		0		E1-3dup					0
E1-4dup	7	0.00259933		E1-4dup		0		E1-4dup		0		E1-4dup					0
E1-6dup	2	0.000742666		E1-6dup		0		E1-6dup		0		E1-6dup					0
E2dup	783	0.290754		E2dup	835	0.840886		E2dup	1	0.00229885		E2dup	1815082	23	173530	0.001059	0.134425
E2-3dup	143	0.0531006		E2-3dup		0		E2-3dup	1	0.00229885		E2-3dup	780869	2	43386	9.2e-05	0.0116781
E2-4dup	134	0.0497586		E2-4dup		0		E2-4dup	4	0.0091954		E2-4dup	1728251	6	86768	0.000276	0.0350343
E2-5dup	15	0.00557		E2-5dup		0		E2-5dup	2	0.0045977		E2-5dup					0
E2-6dup	6	0.002228		E2-6dup		0		E2-6dup	1	0.00229885		E2-6dup					0
E2-9dup	1	0.000371333		E2-9dup		0		E2-9dup		0		E2-9dup					0
E2-12dup	3	0.001114		E2-12dup		0		E2-12dup		0		E2-12dup					0
E3dup	9	0.003342		E3dup	3	0.00302115		E3dup	8	0.0183908		E3dup	91623	9	21692	0.000415	0.0526783
E3-4dup	23	0.00854066		E3-4dup	1	0.00100705		E3-4dup		0		E3-4dup					0
E3-5dup	2	0.000742666		E3-5dup		0		E3-5dup		0		E3-5dup					0
E3-6dup	2	0.000742666		E3-6dup		0		E3-6dup		0		E3-6dup					0
E3-7dup	4	0.00148533		E3-7dup		0		E3-7dup	1	0.00229885		E3-7dup					0
E3-8dup		0		E3-8dup		0		E3-8dup	1	0.00229885		E3-8dup					0
E3-12dup	1	0.000371333		E3-12dup		0		E3-12dup		0		E3-12dup					0
E4dup	2	0.000742666		E4dup		0		E4dup	3	0.00689655		E4dup	133834	1	21694	4.6e-05	0.00583905
E4-6dup	9	0.003342		E4-6dup		0		E4-6dup		0		E4-6dup					0
E4-7dup	1	0.000371333		E4-7dup		0		E4-7dup		0		E4-7dup					0
	2376	0.882287			957	0.963746			286	0.657471				162			0.947449
