## Supplementary Table 3 for "Heterozygous *PRKN* mutations are common but do not increase the risk of Parkinson’s disease"

### Sheet: Supplemental Table 3
Supplementary Table 3: Frequency of pathogenic PRKN variants in UK Biobank samples with WES and microarray.
ID	Gene.refGene	Exon	nucleotide_change	AA_change	AA_N	AA_f	AB_N	AB_f	BB_N	BB_f	ABorBB_N	ABorBB_f	Allelic_Frequency	Chr	Start	End	Ref	Alt	Func.refGene	Gene.refGene	GeneDetail.refGene	ExonicFunc.refGene	AAChange.refGene	avsnp150	CLNALLELEID	CLNDN	CLNDISDB	CLNREVSTAT	CLNSIG	Otherinfo1	Otherinfo2	Otherinfo3	Otherinfo4	Otherinfo5	Otherinfo6	Otherinfo7	Otherinfo8	Otherinfo9	Otherinfo10	Otherinfo11	Otherinfo12	Otherinfo13	Otherinfo14	Otherinfo15
chr6:161350101:A:G_G	PRKN	exon12	c.T1396C	p.X466Q	200596	0.999975	5	2.49251e-05	0	0	5	2.49251e-05	1.24626e-05	chr6	161350101	161350101	A	G	exonic	PRKN	.	stoploss	PRKN:NM_013988:exon9:c.T949C:p.X317Q,PRKN:NM_013987:exon11:c.T1312C:p.X438Q,PRKN:NM_004562:exon12:c.T1396C:p.X466Q	rs997369852	.	.	.	.	.	0	49	26	chr6	161350101	chr6_161350101_A_G	A	G	49	.	AF=1.2e-05;AQ=49	GT:DP:AD:GQ:PL:RNC	0/0:17:17,0:50:0,51,509:..	0/0:16:16,0:48:0,48,479:..	0/0:26:26,0:50:0,78,779:..
chr6:161350163:C:T_T	PRKN	exon12	c.G1334A	p.W445X	200628	0.99999	2	9.9686e-06	0	0	2	9.9686e-06	4.9843e-06	chr6	161350163	161350163	C	T	exonic	PRKN	.	stopgain	PRKN:NM_013988:exon9:c.G887A:p.W296X,PRKN:NM_013987:exon11:c.G1250A:p.W417X,PRKN:NM_004562:exon12:c.G1334A:p.W445X	rs961239925	.	.	.	.	.	0	45	18	chr6	161350163	chr6_161350163_C_T	C	T	45	.	AF=5e-06;AQ=45	GT:DP:AD:GQ:PL:RNC	0/0:17:17,0:50:0,51,509:..	0/0:16:16,0:48:0,48,479:..	0/0:18:18,0:50:0,108,1079:..
chr6:161350208:C:T_T	PRKN	exon12	c.G1289A	p.G430D	200497	0.999377	125	0.000623062	0	0	125	0.000623062	0.000311531	chr6	161350208	161350208	C	T	exonic	PRKN	.	nonsynonymous SNV	PRKN:NM_013988:exon9:c.G842A:p.G281D,PRKN:NM_013987:exon11:c.G1205A:p.G402D,PRKN:NM_004562:exon12:c.G1289A:p.G430D	rs191486604	306532	Parkinson_disease_2|not_provided	MedGen:C1868675,OMIM:600116|MedGen:CN517202	criteria_provided,_multiple_submitters,_no_conflicts	Pathogenic/Likely_pathogenic	0	47	18	chr6	161350208	chr6_161350208_C_T	C	T	47	.	AF=0.000314;AQ=47	GT:DP:AD:GQ:PL:RNC	0/0:17:17,0:50:0,51,509:..	0/0:16:16,0:48:0,48,479:..	0/0:18:18,0:50:0,108,1079:..
chr6:161360089:AT:A_A	PRKN	exon11	c.1283delA	p.N428Mfs*7	199266	0.99997	6	3.01096e-05	0	0	6	3.01096e-05	1.50548e-05	chr6	161360090	161360090	T	-	exonic	PRKN	.	frameshift deletion	PRKN:NM_013988:exon8:c.836delA:p.N279Mfs*7,PRKN:NM_013987:exon10:c.1199delA:p.N400Mfs*7,PRKN:NM_004562:exon11:c.1283delA:p.N428Mfs*7	.	.	.	.	.	.	0	38	14	chr6	161360089	chr6_161360089_AT_A	AT	A	38	.	AF=5e-06;AQ=38	GT:DP:AD:GQ:PL:RNC	./.:14:14,0:0:0,42,419:II	0/0:16:16,0:48:0,48,479:..	0/0:14:14,0:42:0,42,419:..
chr6:161360132:GT:G_G	PRKN	exon11	c.1240delA	p.T414Pfs*21	200627	0.99999	2	9.96865e-06	0	0	2	9.96865e-06	4.98432e-06	chr6	161360133	161360133	T	-	exonic	PRKN	.	frameshift deletion	PRKN:NM_013988:exon8:c.793delA:p.T265Pfs*21,PRKN:NM_013987:exon10:c.1156delA:p.T386Pfs*21,PRKN:NM_004562:exon11:c.1240delA:p.T414Pfs*21	.	.	.	.	.	.	0	49	16	chr6	161360132	chr6_161360132_GT_G	GT	G	49	.	AF=5e-06;AQ=49	GT:DP:AD:GQ:PL:RNC	0/0:16:16,0:48:0,57,569:..	0/0:16:16,0:48:0,48,479:..	0/0:16:16,0:48:0,81,809:..
chr6:161548898:G:A_A	PRKN	exon9	c.C1039T	p.Q347X	200629	0.999995	1	4.9843e-06	0	0	1	4.9843e-06	2.49215e-06	chr6	161548898	161548898	G	A	exonic	PRKN	.	stopgain	PRKN:NM_013988:exon6:c.C592T:p.Q198X,PRKN:NM_013987:exon8:c.C955T:p.Q319X,PRKN:NM_004562:exon9:c.C1039T:p.Q347X	.	.	.	.	.	.	0	43	16	chr6	161548898	chr6_161548898_G_A	G	A	43	.	AF=2e-06;AQ=43	GT:DP:AD:GQ:PL:RNC	0/0:16:16,0:48:0,87,869:..	0/0:16:16,0:48:0,54,539:..	0/0:16:16,0:48:0,60,599:..
chr6:161548965:GA:G_G	PRKN	exon9	c.971delT	p.V324Afs*111	200627	0.99999	2	9.96865e-06	0	0	2	9.96865e-06	4.98432e-06	chr6	161548966	161548966	A	-	exonic	PRKN	.	frameshift deletion	PRKN:NM_013988:exon6:c.524delT:p.V175Afs*111,PRKN:NM_013987:exon8:c.887delT:p.V296Afs*111,PRKN:NM_004562:exon9:c.971delT:p.V324Afs*111	.	.	.	.	.	.	0	39	16	chr6	161548965	chr6_161548965_GA_G	GA	G	39	.	AF=5e-06;AQ=23	GT:DP:AD:GQ:PL:RNC	0/0:16:16,0:48:0,87,869:..	0/0:16:16,0:48:0,54,539:..	0/0:16:16,0:48:0,60,599:..
chr6:161548979:C:CACCA_CACCA	PRKN	exon9	c.957_958insTGGT	p.A320Wfs*28	200628	0.999995	1	4.98432e-06	0	0	1	4.98432e-06	2.49216e-06	chr6	161548979	161548979	-	ACCA	exonic	PRKN	.	frameshift insertion	PRKN:NM_013988:exon6:c.510_511insTGGT:p.A171Wfs*28,PRKN:NM_013987:exon8:c.873_874insTGGT:p.A292Wfs*28,PRKN:NM_004562:exon9:c.957_958insTGGT:p.A320Wfs*28	.	.	.	.	.	.	0	44	16	chr6	161548979	chr6_161548979_C_CACCA	C	CACCA	44	.	AF=2e-06;AQ=44	GT:DP:AD:GQ:PL:RNC	0/0:16:16,0:48:0,87,869:..	0/0:16:16,0:48:0,54,539:..	0/0:16:16,0:48:0,60,599:..
chr6:161569397:CA:C_C	PRKN	exon8	c.890delT	p.L297*	200589	0.999995	1	4.98529e-06	0	0	1	4.98529e-06	2.49265e-06	chr6	161569398	161569398	A	-	exonic	PRKN	.	stopgain	PRKN:NM_013988:exon5:c.443delT:p.L148*,PRKN:NM_013987:exon7:c.806delT:p.L269*,PRKN:NM_004562:exon8:c.890delT:p.L297*	.	.	.	.	.	.	0	40	16	chr6	161569397	chr6_161569397_CA_C	CA	C	40	.	AF=2e-06;AQ=37	GT:DP:AD:GQ:PL:RNC	0/0:18:18,0:50:0,72,719:..	0/0:20:20,0:50:0,60,599:..	0/0:16:16,0:48:0,48,479:..
chr6:161785793:C:G_G	PRKN	exon7	c.G850C	p.G284R	200629	0.999995	1	4.9843e-06	0	0	1	4.9843e-06	2.49215e-06	chr6	161785793	161785793	C	G	exonic	PRKN	.	nonsynonymous SNV	PRKN:NM_013988:exon4:c.G403C:p.G135R,PRKN:NM_013987:exon6:c.G766C:p.G256R,PRKN:NM_004562:exon7:c.G850C:p.G284R	rs751037529	395419	Parkinson_disease_2	MedGen:C1868675,OMIM:600116	criteria_provided,_single_submitter	Pathogenic	0	37	16	chr6	161785793	chr6_161785793_C_G	C	G	37	.	AF=2e-06;AQ=37	GT:DP:AD:GQ:PL:RNC	0/0:17:17,0:50:0,66,659:..	0/0:20:20,0:50:0,69,689:..	0/0:16:16,0:48:0,48,479:..
chr6:161785817:G:A_A	PRKN	exon7	c.C826T	p.Q276X	200629	0.999995	1	4.9843e-06	0	0	1	4.9843e-06	2.49215e-06	chr6	161785817	161785817	G	A	exonic	PRKN	.	stopgain	PRKN:NM_013988:exon4:c.C379T:p.Q127X,PRKN:NM_013987:exon6:c.C742T:p.Q248X,PRKN:NM_004562:exon7:c.C826T:p.Q276X	.	.	.	.	.	.	0	35	16	chr6	161785817	chr6_161785817_G_A	G	A	35	.	AF=2e-06;AQ=35	GT:DP:AD:GQ:PL:RNC	0/0:17:17,0:50:0,66,659:..	0/0:20:20,0:50:0,69,689:..	0/0:16:16,0:48:0,48,479:..
chr6:161785820:G:A_A	PRKN	exon7	c.C823T	p.R275W	199071	0.992477	1503	0.00749327	6	2.99133e-05	1509	0.00752318	0.00377655	chr6	161785820	161785820	G	A	exonic	PRKN	.	nonsynonymous SNV	PRKN:NM_013988:exon4:c.C376T:p.R126W,PRKN:NM_013987:exon6:c.C739T:p.R247W,PRKN:NM_004562:exon7:c.C823T:p.R275W	rs34424986	22089	Neoplasm_of_ovary|Lung_cancer|Leprosy_2|Parkinson_disease_2|Young-onset_Parkinson_disease|not_provided	Human_Phenotype_Ontology:HP:0100615,MedGen:C0919267,OMIM:167000,SNOMED_CT:123843001|MedGen:C0684249,OMIM:211980,SNOMED_CT:187875007|MedGen:C1843632,OMIM:607572|MedGen:C1868675,OMIM:600116|MedGen:C4275179,Orphanet:ORPHA2828|MedGen:CN517202	criteria_provided,_multiple_submitters,_no_conflicts	Pathogenic	0	55	16	chr6	161785820	chr6_161785820_G_A	G	A	55	.	AF=0.003878;AQ=55	GT:DP:AD:GQ:PL:RNC	0/0:17:17,0:50:0,66,659:..	0/0:20:20,0:50:0,69,689:..	0/0:16:16,0:48:0,48,479:..
chr6:161785839:A:T_T	PRKN	exon7	c.T804A	p.C268X	200628	0.999995	1	4.98432e-06	0	0	1	4.98432e-06	2.49216e-06	chr6	161785839	161785839	A	T	exonic	PRKN	.	stopgain	PRKN:NM_013988:exon4:c.T357A:p.C119X,PRKN:NM_013987:exon6:c.T720A:p.C240X,PRKN:NM_004562:exon7:c.T804A:p.C268X	rs377554392	793178	not_provided	MedGen:CN517202	criteria_provided,_single_submitter	Pathogenic	0	44	16	chr6	161785839	chr6_161785839_A_T	A	T	44	.	AF=2e-06;AQ=44	GT:DP:AD:GQ:PL:RNC	0/0:16:16,0:48:0,48,479:..	0/0:20:20,0:50:0,69,689:..	0/0:16:16,0:48:0,48,479:..
chr6:161785885:C:T_T	PRKN	exon7	c.G758A	p.C253Y	200628	0.99999	2	9.9686e-06	0	0	2	9.9686e-06	4.9843e-06	chr6	161785885	161785885	C	T	exonic	PRKN	.	nonsynonymous SNV	PRKN:NM_013988:exon4:c.G311A:p.C104Y,PRKN:NM_013987:exon6:c.G674A:p.C225Y,PRKN:NM_004562:exon7:c.G758A:p.C253Y	rs747427602	634768	Parkinson_disease_2|not_provided	MedGen:C1868675,OMIM:600116|MedGen:CN517202	criteria_provided,_multiple_submitters,_no_conflicts	Pathogenic	0	41	16	chr6	161785885	chr6_161785885_C_T	C	T	41	.	AF=5e-06;AQ=41	GT:DP:AD:GQ:PL:RNC	0/0:16:16,0:48:0,75,749:..	0/0:20:20,0:50:0,69,689:..	0/0:16:16,0:48:0,48,479:..
chr6:161973317:G:A_A	PRKN	exon6	c.C719T	p.T240M	200473	0.999616	77	0.000383944	0	0	77	0.000383944	0.000191972	chr6	161973317	161973317	G	A	exonic	PRKN	.	nonsynonymous SNV	PRKN:NM_013988:exon3:c.C272T:p.T91M,PRKN:NM_013987:exon5:c.C635T:p.T212M,PRKN:NM_004562:exon6:c.C719T:p.T240M	rs137853054	22093	Neoplasm_of_ovary|Parkinson_disease_2|not_provided	Human_Phenotype_Ontology:HP:0100615,MedGen:C0919267,OMIM:167000,SNOMED_CT:123843001|MedGen:C1868675,OMIM:600116|MedGen:CN517202	criteria_provided,_conflicting_interpretations	Conflicting_interpretations_of_pathogenicity	0	51	22	chr6	161973317	chr6_161973317_G_A	G	A	51	.	AF=0.000194;AQ=51	GT:DP:AD:GQ:PL:RNC	0/0:16:16,0:48:0,48,479:..	0/0:16:16,0:48:0,63,629:..	0/0:22:22,0:50:0,66,659:..
chr6:161973323:C:CAAGT_CAAGT	PRKN	exon6	c.712_713insACTT	p.C238Yfs*38	200216	0.999995	1	4.99458e-06	0	0	1	4.99458e-06	2.49729e-06	chr6	161973323	161973323	-	AAGT	exonic	PRKN	.	frameshift insertion	PRKN:NM_013988:exon3:c.265_266insACTT:p.C89Yfs*38,PRKN:NM_013987:exon5:c.628_629insACTT:p.C210Yfs*38,PRKN:NM_004562:exon6:c.712_713insACTT:p.C238Yfs*38	.	.	.	.	.	.	0	44	22	chr6	161973323	chr6_161973323_C_CAAGT	C	CAAGT	44	.	AF=2e-06;AQ=44	GT:DP:AD:GQ:PL:RNC	0/0:16:16,0:48:0,48,479:..	0/0:16:16,0:48:0,63,629:..	0/0:22:22,0:50:0,66,659:..
chr6:161973358:CA:C_C	PRKN	exon6	c.677delT	p.L226Cfs*3	200607	0.999995	1	4.98485e-06	0	0	1	4.98485e-06	2.49242e-06	chr6	161973359	161973359	A	-	exonic	PRKN	.	frameshift deletion	PRKN:NM_013988:exon3:c.230delT:p.L77Cfs*3,PRKN:NM_013987:exon5:c.593delT:p.L198Cfs*3,PRKN:NM_004562:exon6:c.677delT:p.L226Cfs*3	.	.	.	.	.	.	0	40	22	chr6	161973358	chr6_161973358_CA_C	CA	C	40	.	AF=2e-06;AQ=36	GT:DP:AD:GQ:PL:RNC	0/0:16:16,0:48:0,48,479:..	0/0:16:16,0:48:0,63,629:..	0/0:22:22,0:50:0,66,659:..
chr6:161973401:C:T_T	PRKN	exon6	c.G635A	p.C212Y	200580	0.999995	1	4.98552e-06	0	0	1	4.98552e-06	2.49276e-06	chr6	161973401	161973401	C	T	exonic	PRKN	.	nonsynonymous SNV	PRKN:NM_013988:exon3:c.G188A:p.C63Y,PRKN:NM_013987:exon5:c.G551A:p.C184Y,PRKN:NM_004562:exon6:c.G635A:p.C212Y	rs137853058	22085	Parkinson_disease_2	MedGen:C1868675,OMIM:600116	criteria_provided,_single_submitter	Pathogenic	0	42	22	chr6	161973401	chr6_161973401_C_T	C	T	42	.	AF=2e-06;AQ=42	GT:DP:AD:GQ:PL:RNC	0/0:16:16,0:48:0,48,479:..	0/0:16:16,0:48:0,63,629:..	0/0:22:22,0:50:0,66,659:..
chr6:161973403:T:A_A	PRKN	exon6	c.A633T	p.K211N	200553	0.999965	7	3.49023e-05	0	0	7	3.49023e-05	1.74511e-05	chr6	161973403	161973403	T	A	exonic	PRKN	.	nonsynonymous SNV	PRKN:NM_013988:exon3:c.A186T:p.K62N,PRKN:NM_013987:exon5:c.A549T:p.K183N,PRKN:NM_004562:exon6:c.A633T:p.K211N	rs137853060	22090	Parkinson_disease_2	MedGen:C1868675,OMIM:600116	no_assertion_criteria_provided	Pathogenic	0	45	22	chr6	161973403	chr6_161973403_T_A	T	A	45	.	AF=1.7e-05;AQ=45	GT:DP:AD:GQ:PL:RNC	0/0:16:16,0:48:0,48,479:..	0/0:16:16,0:48:0,63,629:..	0/0:22:22,0:50:0,66,659:..
chr6:161973414:AT:A_A	PRKN	exon6	c.621delA	p.E207Dfs*18	194282	0.999995	1	5.14713e-06	0	0	1	5.14713e-06	2.57357e-06	chr6	161973415	161973415	T	-	exonic	PRKN	.	frameshift deletion	PRKN:NM_013988:exon3:c.174delA:p.E58Dfs*18,PRKN:NM_013987:exon5:c.537delA:p.E179Dfs*18,PRKN:NM_004562:exon6:c.621delA:p.E207Dfs*18	.	.	.	.	.	.	0	42	18	chr6	161973414	chr6_161973414_AT_A	AT	A	42	.	AF=2e-06;AQ=42	GT:DP:AD:GQ:PL:RNC	0/0:16:16,0:48:0,48,479:..	0/0:16:16,0:48:0,63,629:..	0/0:18:18,0:24:0,24,479:..
chr6:161973414:AT:ATT_ATT	PRKN	exon6	c.620dupA	p.F208Ifs*4	194282	0.999995	1	5.14713e-06	0	0	1	5.14713e-06	2.57357e-06	chr6	161973415	161973415	-	T	exonic	PRKN	.	frameshift insertion	PRKN:NM_013988:exon3:c.173dupA:p.F59Ifs*4,PRKN:NM_013987:exon5:c.536dupA:p.F180Ifs*4,PRKN:NM_004562:exon6:c.620dupA:p.F208Ifs*4	.	.	.	.	.	.	0	42	18	chr6	161973414	chr6_161973414_AT_ATT	AT	ATT	42	.	AF=2e-06;AQ=42	GT:DP:AD:GQ:PL:RNC	0/0:16:16,0:48:0,48,479:..	0/0:16:16,0:48:0,63,629:..	0/0:18:18,0:24:0,24,479:..
chr6:162201236:G:T_T	PRKN		c.C429A	p.Y143X	200616	0.999995	1	4.98462e-06	0	0	1	4.98462e-06	2.49231e-06	chr6	162201236	162201236	G	T	exonic	PRKN	.	stopgain	PRKN:NM_004562:exon4:c.C429A:p.Y143X,PRKN:NM_013987:exon4:c.C429A:p.Y143X	rs745400855	.	.	.	.	.	0	45	16	chr6	162201236	chr6_162201236_G_T	G	T	45	.	AF=2e-06;AQ=45	GT:DP:AD:GQ:PL:RNC	0/0:16:16,0:48:0,48,479:..	0/0:16:16,0:48:0,48,479:..	0/0:16:16,0:48:0,48,479:..
chr6:162262537:C:CTGG_CTGG	PRKN		c.399_400insCCA	p.P133_A134insP	200623	0.999965	7	3.48901e-05	0	0	7	3.48901e-05	1.7445e-05	chr6	162262537	162262537	-	TGG	exonic	PRKN	.	nonframeshift insertion	PRKN:NM_004562:exon3:c.399_400insCCA:p.P133_A134insP,PRKN:NM_013987:exon3:c.399_400insCCA:p.P133_A134insP	rs747624684	795800	not_provided	MedGen:CN517202	criteria_provided,_single_submitter	Likely_pathogenic	0	48	33	chr6	162262537	chr6_162262537_C_CTGG	C	CTGG	48	.	AF=1.7e-05;AQ=48	GT:DP:AD:GQ:PL:RNC	0/0:21:21,0:48:0,66,659:..	0/0:19:19,0:50:0,60,599:..	0/0:33:33,0:50:0,99,989:..
chr6:162262543:G:GT_GT	PRKN		c.393dupA	p.P132Tfs*9	200623	0.999965	7	3.48901e-05	0	0	7	3.48901e-05	1.7445e-05	chr6	162262543	162262543	-	T	exonic	PRKN	.	frameshift insertion	PRKN:NM_004562:exon3:c.393dupA:p.P132Tfs*9,PRKN:NM_013987:exon3:c.393dupA:p.P132Tfs*9	rs934424803	.	.	.	.	.	0	46	33	chr6	162262543	chr6_162262543_G_GT	G	GT	46	.	AF=1.7e-05;AQ=46	GT:DP:AD:GQ:PL:RNC	0/0:21:21,0:48:0,66,659:..	0/0:19:19,0:50:0,60,599:..	0/0:33:33,0:50:0,99,989:..
chr6:162262560:TCAGTGTGCAGAATGACAGCCAGCCCCACAGAGTCTCCTGG:T_T	PRKN		c.337_376del	p.P113Tfs*51	200473	0.999342	132	0.00065801	0	0	132	0.00065801	0.000329005	chr6	162262561	162262600	CAGTGTGCAGAATGACAGCCAGCCCCACAGAGTCTCCTGG	-	exonic	PRKN	.	frameshift deletion	PRKN:NM_004562:exon3:c.337_376del:p.P113Tfs*51,PRKN:NM_013987:exon3:c.337_376del:p.P113Tfs*51	rs771529549	.	.	.	.	.	0	50	33	chr6	162262560	chr6_162262560_TCAGTGTGCAGAATGACAGCCAGCCCCACAGAGTCTCCTGG_T	TCAGTGTGCAGAATGACAGCCAGCCCCACAGAGTCTCCTGG	T	50	.	AF=0.000202;AQ=38	GT:DP:AD:GQ:PL:RNC	0/0:21:21,0:48:0,66,659:..	0/0:19:19,0:50:0,60,599:..	0/0:33:33,0:50:0,99,989:..
chr6:162262560:TCAGTGTGCAGAATGACAGCCAGCCCCACAGAGTCTCCTGG:TCAGGTGTGCAGAATGACAGCCAGCCCCACAGAGTCTCCTGG_TCAGGTGTGCAGAATGACAGCCAGCCCCACAGAGTCTCCTGG	PRKN		c.374dupC	p.D126*	200604	0.999995	1	4.98492e-06	0	0	1	4.98492e-06	2.49246e-06	chr6	162262562	162262562	-	G	exonic	PRKN	.	stopgain	PRKN:NM_004562:exon3:c.374dupC:p.D126*,PRKN:NM_013987:exon3:c.374dupC:p.D126*	.	.	.	.	.	.	0	50	33	chr6	162262560	chr6_162262560_TCAGTGTGCAGAATGACAGCCAGCCCCACAGAGTCTCCTGG_TCAGGTGTGCAGAATGACAGCCAGCCCCACAGAGTCTCCTGG	TCAGTGTGCAGAATGACAGCCAGCCCCACAGAGTCTCCTGG	TCAGGTGTGCAGAATGACAGCCAGCCCCACAGAGTCTCCTGG	50	.	AF=2e-06;AQ=40	GT:DP:AD:GQ:PL:RNC	0/0:21:21,0:48:0,66,659:..	0/0:19:19,0:50:0,60,599:..	0/0:33:33,0:50:0,99,989:..
chr6:162262662:G:GAA_GAA	PRKN		c.274_275insTT	p.A92Vfs*12	200628	0.99999	2	9.9686e-06	0	0	2	9.9686e-06	4.9843e-06	chr6	162262662	162262662	-	AA	exonic	PRKN	.	frameshift insertion	PRKN:NM_004562:exon3:c.274_275insTT:p.A92Vfs*12,PRKN:NM_013987:exon3:c.274_275insTT:p.A92Vfs*12	.	.	.	.	.	.	0	39	33	chr6	162262662	chr6_162262662_G_GAA	G	GAA	39	.	AF=5e-06;AQ=29	GT:DP:AD:GQ:PL:RNC	0/0:21:21,0:48:0,66,659:..	0/0:19:19,0:50:0,60,599:..	0/0:33:33,0:50:0,99,989:..
chr6:162262702:C:A_A	PRKN		c.G235T	p.E79X	200623	0.999965	7	3.48901e-05	0	0	7	3.48901e-05	1.7445e-05	chr6	162262702	162262702	C	A	exonic	PRKN	.	stopgain	PRKN:NM_004562:exon3:c.G235T:p.E79X,PRKN:NM_013987:exon3:c.G235T:p.E79X	.	.	.	.	.	.	0	50	33	chr6	162262702	chr6_162262702_C_A	C	A	50	.	AF=1.7e-05;AQ=50	GT:DP:AD:GQ:PL:RNC	0/0:21:21,0:48:0,66,659:..	0/0:19:19,0:50:0,60,599:..	0/0:33:33,0:50:0,99,989:..
chr6:162262715:C:CCA_CCA	PRKN		c.221_222insTG	p.W74Cfs*8	200620	0.99995	10	4.9843e-05	0	0	10	4.9843e-05	2.49215e-05	chr6	162262715	162262715	-	CA	exonic	PRKN	.	frameshift insertion	PRKN:NM_004562:exon3:c.221_222insTG:p.W74Cfs*8,PRKN:NM_013987:exon3:c.221_222insTG:p.W74Cfs*8	rs746646126	805490	not_provided	MedGen:CN517202	criteria_provided,_single_submitter	Pathogenic	0	43	33	chr6	162262715	chr6_162262715_C_CCA	C	CCA	43	.	AF=2.5e-05;AQ=43	GT:DP:AD:GQ:PL:RNC	0/0:21:21,0:48:0,66,659:..	0/0:19:19,0:50:0,60,599:..	0/0:33:33,0:50:0,99,989:..
chr6:162443325:AT:A_A	PRKN	exon2	c.155delA	p.N52Mfs*24	200501	0.999377	125	0.00062305	0	0	125	0.00062305	0.000311525	chr6	162443326	162443326	T	-	exonic	PRKN	.	frameshift deletion	PRKN:NM_004562:exon2:c.155delA:p.N52Mfs*29,PRKN:NM_013987:exon2:c.155delA:p.N52Mfs*29,PRKN:NM_013988:exon2:c.155delA:p.N52Mfs*24	rs754809877	521494	Parkinson_disease_2	MedGen:C1868675,OMIM:600116	criteria_provided,_multiple_submitters,_no_conflicts	Pathogenic	0	56	17	chr6	162443325	chr6_162443325_AT_A	AT	A	56	.	AF=0.000314;AQ=56	GT:DP:AD:GQ:PL:RNC	0/0:30:30,0:50:0,90,899:..	0/0:16:16,0:48:0,60,599:..	0/0:17:17,0:50:0,84,839:..
chr6:162443356:C:G_G	PRKN	exon2	c.G125C	p.R42P	200612	0.999915	17	8.47335e-05	0	0	17	8.47335e-05	4.23668e-05	chr6	162443356	162443356	C	G	exonic	PRKN	.	nonsynonymous SNV	PRKN:NM_004562:exon2:c.G125C:p.R42P,PRKN:NM_013987:exon2:c.G125C:p.R42P,PRKN:NM_013988:exon2:c.G125C:p.R42P	rs368134308	634774	Parkinson_disease_2	MedGen:C1868675,OMIM:600116	criteria_provided,_single_submitter	Pathogenic	0	49	17	chr6	162443356	chr6_162443356_C_G	C	G	49	.	AF=4.5e-05;AQ=43	GT:DP:AD:GQ:PL:RNC	0/0:34:34,0:48:0,123,1229:..	0/0:16:16,0:48:0,60,599:..	0/0:17:17,0:50:0,84,839:..
chr6:162443378:CCT:C_C	PRKN	exon2	c.101_102del	p.Q34Rfs*5	200465	0.999217	157	0.000782566	0	0	157	0.000782566	0.000391283	chr6	162443379	162443380	CT	-	exonic	PRKN	.	frameshift deletion	PRKN:NM_004562:exon2:c.101_102del:p.Q34Rfs*5,PRKN:NM_013987:exon2:c.101_102del:p.Q34Rfs*5,PRKN:NM_013988:exon2:c.101_102del:p.Q34Rfs*5	rs55777503	413737	not_provided	MedGen:CN517202	criteria_provided,_single_submitter	Likely_pathogenic	0	55	17	chr6	162443378	chr6_162443378_CCT_C	CCT	C	55	.	AF=0.000409;AQ=55	GT:DP:AD:GQ:PL:RNC	0/0:34:34,0:48:0,123,1229:..	0/0:16:16,0:48:0,60,599:..	0/0:17:17,0:50:0,84,839:..
chr6:162443378:CCT:CCC_CCC	PRKN	exon2	c.101delA	p.Q34Rfs*10	200380	0.998784	243	0.00121122	1	4.98445e-06	244	0.00121621	0.000610595	chr6	162443380	162443380	T	-	exonic	PRKN	.	frameshift deletion	PRKN:NM_004562:exon2:c.101delA:p.Q34Rfs*10,PRKN:NM_013987:exon2:c.101delA:p.Q34Rfs*10,PRKN:NM_013988:exon2:c.101delA:p.Q34Rfs*10	rs748142049	.	.	.	.	.	0	55	17	chr6	162443378	chr6_162443378_CCT_CCC	CCT	CCC	55	.	AF=0.000635;AQ=53	GT:DP:AD:GQ:PL:RNC	0/0:34:34,0:48:0,123,1229:..	0/0:16:16,0:48:0,60,599:..	0/0:17:17,0:50:0,84,839:..
chr6:162443383:C:T_T	PRKN	exon2	c.G98A	p.R33Q	200534	0.999526	95	0.000473511	0	0	95	0.000473511	0.000236755	chr6	162443383	162443383	C	T	exonic	PRKN	.	nonsynonymous SNV	PRKN:NM_004562:exon2:c.G98A:p.R33Q,PRKN:NM_013987:exon2:c.G98A:p.R33Q,PRKN:NM_013988:exon2:c.G98A:p.R33Q	rs147757966	560658	Parkinson_disease_2	MedGen:C1868675,OMIM:600116	criteria_provided,_single_submitter	Pathogenic	0	50	17	chr6	162443383	chr6_162443383_C_T	C	T	50	.	AF=0.000239;AQ=50	GT:DP:AD:GQ:PL:RNC	0/0:34:34,0:48:0,123,1229:..	0/0:16:16,0:48:0,60,599:..	0/0:17:17,0:50:0,84,839:..
chr6:162443384:G:A_A	PRKN	exon2	c.C97T	p.R33X	200629	0.999995	1	4.9843e-06	0	0	1	4.9843e-06	2.49215e-06	chr6	162443384	162443384	G	A	exonic	PRKN	.	stopgain	PRKN:NM_004562:exon2:c.C97T:p.R33X,PRKN:NM_013987:exon2:c.C97T:p.R33X,PRKN:NM_013988:exon2:c.C97T:p.R33X	rs770591350	.	.	.	.	.	0	35	17	chr6	162443384	chr6_162443384_G_A	G	A	35	.	AF=2e-06;AQ=35	GT:DP:AD:GQ:PL:RNC	0/0:34:34,0:48:0,123,1229:..	0/0:16:16,0:48:0,60,599:..	0/0:17:17,0:50:0,84,839:..
chr6:162727667:A:G_G	PRKN	exon1	c.T2C	p.M1?	200619	0.99998	4	1.99379e-05	0	0	4	1.99379e-05	9.96895e-06	chr6	162727667	162727667	A	G	exonic	PRKN	.	startloss	PRKN:NM_004562:exon1:c.T2C:p.M1?,PRKN:NM_013987:exon1:c.T2C:p.M1?,PRKN:NM_013988:exon1:c.T2C:p.M1?	rs771586218	793179	not_provided	MedGen:CN517202	criteria_provided,_single_submitter	Pathogenic	0	42	20	chr6	162727667	chr6_162727667_A_G	A	G	42	.	AF=1e-05;AQ=42	GT:DP:AD:GQ:PL:RNC	0/0:20:20,0:30:0,30,539:..	0/0:16:16,0:48:0,66,659:..	0/0:20:20,0:50:0,66,659:..
chr6:162727668:T:C_C	PRKN	exon1	c.A1G	p.M1?	200626	0.999995	1	4.98437e-06	0	0	1	4.98437e-06	2.49219e-06	chr6	162727668	162727668	T	C	exonic	PRKN	.	startloss	PRKN:NM_004562:exon1:c.A1G:p.M1?,PRKN:NM_013987:exon1:c.A1G:p.M1?,PRKN:NM_013988:exon1:c.A1G:p.M1?	rs772786691	486411	not_provided	MedGen:CN517202	criteria_provided,_single_submitter	Likely_pathogenic	0	45	20	chr6	162727668	chr6_162727668_T_C	T	C	45	.	AF=2e-06;AQ=45	GT:DP:AD:GQ:PL:RNC	0/0:17:17,0:50:0,63,629:..	0/0:16:16,0:48:0,66,659:..	0/0:20:20,0:50:0,66,659:..
WESTotal					198076	0.98727	2542	0.0126701	12	5.98116e-05	2554	0.0127299	0.00639486
DEL1					199981	0.996765	649	0.00323481	0	0	649	0.00323481	0.00161741
DEL1_Exon					199981	0.996765	244	0.00121617	94	0.000468524	338	0.00168469	0.00107661
DUP1					200130	0.997508	500	0.00249215	0	0	500	0.00249215	0.00124607
DUP1_Exon					200130	0.997508	320	0.00159498	58	0.000289089	378	0.00188407	0.00108658
2DELDUP					200628	0.99999	0	0	2	9.9686e-06	2	9.9686e-06	9.9686e-06
CNVTotal					199479	0.994263	1149	0.00572696	2	9.9686e-06	1151	0.00573693	0.00287345
MutTotal					196935	0.981583	3671	0.0182974	24	0.000119623	3695	0.018417	0.0092683
